# NeoGx: Machine Learning to Predict Genetic Evaluation Need in the Level IV NICU

**DOI:** 10.1101/2024.06.24.24309403

**Authors:** Austin A. Antoniou, David M. Gordon, Ashley Kubatko, Peter White, Bimal P. Chaudhari

## Abstract

**Objective:** Genetic disease is common in Level IV Neonatal Intensive Care Units (NICUs), yet clinicians often struggle to identify infants who would benefit from genetic evaluation. We developed and validated NeoGx, a machine learning (ML) algorithm using electronic health record (EHR) data to predict, early in the NICU stay, which neonates will require genetic evaluation within 18 months of life, enabling high-yield testing, including rapid genome sequencing (rGS), to be directed to the right infants while most beneficial.

**Methods:** Data were extracted from the EHRs of 14,272 Level IV NICU patients including structured data and phenotypes derived from clinical text. Patients were temporally divided into development (N=ll,201), calibration (N=1,080), and validation (N=1,991) cohorts. ML models were optimized using 3-fold cross validation in the development cohort to predict genetic evaluation by 18 months, then evaluated in an independent validation cohort.

**Results:** Using predictions accumulated over four NICU weeks, NeoGx achieved a ROC AUC of 0.849 and PR AUC of 0.771. NeoGx-guided referral reduced the mean time to first genetic evaluation from 44 to 29 days. When paired with rGS as the first-line test, the share of genetic cases reaching a definitive testing endpoint within 14 days rose from 9.5% to 68.6%.

**Conclusions:** NeoGx identifies Level IV NICU infants likely to need genetic evaluation early in their stay. Acting on its predictions could advance evaluation by an average of 15.2 days. When integrated with rGS, this approach can shorten the time to diagnosis, enabling timely management and improved outcomes for critically ill neonates.

**LAY SUMMARY:** Genetic conditions are a common cause of serious illness in newborns, but identifying affected infants early can be challenging. As a result, many families wait months or years for answers. We developed NeoGx, a machine learning tool that analyzes information already available in the electronic health record to identify NICU patients who may benefit from genetic evaluation within the first 18 months of life. Using data from more than 14,000 infants, we found that NeoGx could identify high-risk babies early in their hospitalization. Simulations suggest that combining NeoGx with rapid genomic sequencing could substantially shorten the time to genetic evaluation and diagnosis, helping families receive answers sooner and supporting earlier clinical decision-making.
