## Supplemental results of bias analysis for "NeoGx: Machine Learning to Predict Genetic Evaluation Need in the Level IV NICU"

### Sheet: Sheet1
attribute	metric	model_label	outcome_col	subset	term	level	OR	CI_lower	CI_upper	p_value	significant	p_adj
ethnicity	positive_rate	pred_max_hpo_False	pred_max_hpo_False	full_population	C(ethnicity)[T.Hispanic or Latino]	C(ethnicity)[T.Hispanic or Latino]	1.66238	1.00233	2.75707	0.0489533	FALSE	0.130542
ethnicity	positive_rate	pred_max_hpo_False	pred_max_hpo_False	full_population	C(ethnicity)[T.Other/Unknown]	C(ethnicity)[T.Other/Unknown]	1.23895	0.791166	1.94018	0.349106	FALSE	0.55857
ethnicity	positive_rate	pred_max_hpo_True	pred_max_hpo_True	full_population	C(ethnicity)[T.Hispanic or Latino]	C(ethnicity)[T.Hispanic or Latino]	1.5194	0.913742	2.52652	0.106899	FALSE	0.213799
ethnicity	positive_rate	pred_max_hpo_True	pred_max_hpo_True	full_population	C(ethnicity)[T.Other/Unknown]	C(ethnicity)[T.Other/Unknown]	1.14862	0.731145	1.80447	0.547692	FALSE	0.718303
ethnicity	positive_rate	pred_max_phecode_False	pred_max_phecode_False	full_population	C(ethnicity)[T.Hispanic or Latino]	C(ethnicity)[T.Hispanic or Latino]	1.94886	1.17427	3.23438	0.00983718	FALSE	0.0786974
ethnicity	positive_rate	pred_max_phecode_False	pred_max_phecode_False	full_population	C(ethnicity)[T.Other/Unknown]	C(ethnicity)[T.Other/Unknown]	0.945002	0.580978	1.53711	0.819719	FALSE	0.819719
ethnicity	positive_rate	pred_max_phecode_True	pred_max_phecode_True	full_population	C(ethnicity)[T.Hispanic or Latino]	C(ethnicity)[T.Hispanic or Latino]	1.81731	1.09209	3.02412	0.0215057	FALSE	0.086023
ethnicity	positive_rate	pred_max_phecode_True	pred_max_phecode_True	full_population	C(ethnicity)[T.Other/Unknown]	C(ethnicity)[T.Other/Unknown]	0.885355	0.540614	1.44993	0.628515	FALSE	0.718303
ethnicity	precision	pred_max_hpo_False	target	pred_max_hpo_False == 1	C(ethnicity)[T.Other/Unknown]	C(ethnicity)[T.Other/Unknown]	0.607143	0.292934	1.25838	0.179625	FALSE	0.772025
ethnicity	precision	pred_max_hpo_False	target	pred_max_hpo_False == 1	C(ethnicity)[T.Hispanic or Latino]	C(ethnicity)[T.Hispanic or Latino]	1.42857	0.593469	3.43879	0.426146	FALSE	0.772025
ethnicity	precision	pred_max_hpo_True	target	pred_max_hpo_True == 1	C(ethnicity)[T.Hispanic or Latino]	C(ethnicity)[T.Hispanic or Latino]	1.79695	0.710145	4.54697	0.215962	FALSE	0.772025
ethnicity	precision	pred_max_hpo_True	target	pred_max_hpo_True == 1	C(ethnicity)[T.Other/Unknown]	C(ethnicity)[T.Other/Unknown]	0.808625	0.381815	1.71254	0.579019	FALSE	0.772025
ethnicity	precision	pred_max_phecode_False	target	pred_max_phecode_False == 1	C(ethnicity)[T.Other/Unknown]	C(ethnicity)[T.Other/Unknown]	1.48056	0.539586	4.0625	0.446066	FALSE	0.772025
ethnicity	precision	pred_max_phecode_False	target	pred_max_phecode_False == 1	C(ethnicity)[T.Hispanic or Latino]	C(ethnicity)[T.Hispanic or Latino]	0.976761	0.418221	2.28124	0.956671	FALSE	0.956671
ethnicity	precision	pred_max_phecode_True	target	pred_max_phecode_True == 1	C(ethnicity)[T.Other/Unknown]	C(ethnicity)[T.Other/Unknown]	1.37709	0.498753	3.80226	0.536907	FALSE	0.772025
ethnicity	precision	pred_max_phecode_True	target	pred_max_phecode_True == 1	C(ethnicity)[T.Hispanic or Latino]	C(ethnicity)[T.Hispanic or Latino]	1.09936	0.452454	2.6712	0.834346	FALSE	0.953538
ethnicity	prevalence	n/a	target	full_population	C(ethnicity)[T.Hispanic or Latino]	C(ethnicity)[T.Hispanic or Latino]	1.51015	0.90503	2.51988	0.114572	FALSE	0.229145
ethnicity	prevalence	n/a	target	full_population	C(ethnicity)[T.Other/Unknown]	C(ethnicity)[T.Other/Unknown]	0.934857	0.58199	1.50167	0.780573	FALSE	0.780573
ethnicity	recall	pred_max_hpo_False	pred_max_hpo_False	target == 1	C(ethnicity)[T.Hispanic or Latino]	C(ethnicity)[T.Hispanic or Latino]	1.86096	0.687113	5.04019	0.22179	FALSE	0.552462
ethnicity	recall	pred_max_hpo_False	pred_max_hpo_False	target == 1	C(ethnicity)[T.Other/Unknown]	C(ethnicity)[T.Other/Unknown]	0.988636	0.418621	2.33481	0.979205	FALSE	0.979205
ethnicity	recall	pred_max_hpo_True	pred_max_hpo_True	target == 1	C(ethnicity)[T.Hispanic or Latino]	C(ethnicity)[T.Hispanic or Latino]	1.90836	0.704715	5.16779	0.203573	FALSE	0.552462
ethnicity	recall	pred_max_hpo_True	pred_max_hpo_True	target == 1	C(ethnicity)[T.Other/Unknown]	C(ethnicity)[T.Other/Unknown]	1.2268	0.503184	2.99103	0.653041	FALSE	0.870722
ethnicity	recall	pred_max_phecode_False	pred_max_phecode_False	target == 1	C(ethnicity)[T.Hispanic or Latino]	C(ethnicity)[T.Hispanic or Latino]	1.7216	0.676263	4.38275	0.254505	FALSE	0.552462
ethnicity	recall	pred_max_phecode_False	pred_max_phecode_False	target == 1	C(ethnicity)[T.Other/Unknown]	C(ethnicity)[T.Other/Unknown]	1.39799	0.573828	3.40585	0.460859	FALSE	0.737375
ethnicity	recall	pred_max_phecode_True	pred_max_phecode_True	target == 1	C(ethnicity)[T.Hispanic or Latino]	C(ethnicity)[T.Hispanic or Latino]	1.68063	0.660093	4.27898	0.276231	FALSE	0.552462
ethnicity	recall	pred_max_phecode_True	pred_max_phecode_True	target == 1	C(ethnicity)[T.Other/Unknown]	C(ethnicity)[T.Other/Unknown]	1.12779	0.477934	2.66128	0.783664	FALSE	0.895616
gestational_age_bin	positive_rate	pred_max_hpo_False	pred_max_hpo_False	full_population	C(gestational_age_bin)[T.[22, 28)]	C(gestational_age_bin)[T.[22, 28)]	0.710079	0.528278	0.954446	0.0232719	TRUE	0.0432914
gestational_age_bin	positive_rate	pred_max_hpo_False	pred_max_hpo_False	full_population	C(gestational_age_bin)[T.[28, 35)]	C(gestational_age_bin)[T.[28, 35)]	0.84453	0.674611	1.05725	0.140409	FALSE	0.140409
gestational_age_bin	positive_rate	pred_max_hpo_True	pred_max_hpo_True	full_population	C(gestational_age_bin)[T.[22, 28)]	C(gestational_age_bin)[T.[22, 28)]	0.458068	0.333175	0.629779	1.53438e-06	TRUE	1.2275e-05
gestational_age_bin	positive_rate	pred_max_hpo_True	pred_max_hpo_True	full_population	C(gestational_age_bin)[T.[28, 35)]	C(gestational_age_bin)[T.[28, 35)]	0.72363	0.577719	0.906392	0.00487209	TRUE	0.017369
gestational_age_bin	positive_rate	pred_max_phecode_False	pred_max_phecode_False	full_population	C(gestational_age_bin)[T.[22, 28)]	C(gestational_age_bin)[T.[22, 28)]	0.71934	0.529751	0.976781	0.0348175	TRUE	0.0464234
gestational_age_bin	positive_rate	pred_max_phecode_False	pred_max_phecode_False	full_population	C(gestational_age_bin)[T.[28, 35)]	C(gestational_age_bin)[T.[28, 35)]	0.790866	0.625491	0.999964	0.0499647	FALSE	0.0571025
gestational_age_bin	positive_rate	pred_max_phecode_True	pred_max_phecode_True	full_population	C(gestational_age_bin)[T.[22, 28)]	C(gestational_age_bin)[T.[22, 28)]	0.648799	0.475071	0.886057	0.00651339	TRUE	0.017369
gestational_age_bin	positive_rate	pred_max_phecode_True	pred_max_phecode_True	full_population	C(gestational_age_bin)[T.[28, 35)]	C(gestational_age_bin)[T.[28, 35)]	0.767353	0.606784	0.970413	0.0270571	TRUE	0.0432914
gestational_age_bin	precision	pred_max_hpo_False	target	pred_max_hpo_False == 1	C(gestational_age_bin)[T.[22, 28)]	C(gestational_age_bin)[T.[22, 28)]	0.314482	0.187607	0.52716	1.13788e-05	TRUE	9.10303e-05
gestational_age_bin	precision	pred_max_hpo_False	target	pred_max_hpo_False == 1	C(gestational_age_bin)[T.[28, 35)]	C(gestational_age_bin)[T.[28, 35)]	0.59765	0.40306	0.886183	0.010432	TRUE	0.0166911
gestational_age_bin	precision	pred_max_hpo_True	target	pred_max_hpo_True == 1	C(gestational_age_bin)[T.[22, 28)]	C(gestational_age_bin)[T.[22, 28)]	0.38242	0.216529	0.675408	0.000925555	TRUE	0.00370222
gestational_age_bin	precision	pred_max_hpo_True	target	pred_max_hpo_True == 1	C(gestational_age_bin)[T.[28, 35)]	C(gestational_age_bin)[T.[28, 35)]	0.781837	0.527583	1.15862	0.220074	FALSE	0.293431
gestational_age_bin	precision	pred_max_phecode_False	target	pred_max_phecode_False == 1	C(gestational_age_bin)[T.[22, 28)]	C(gestational_age_bin)[T.[22, 28)]	0.487935	0.281766	0.844959	0.0104285	TRUE	0.0166911
gestational_age_bin	precision	pred_max_phecode_False	target	pred_max_phecode_False == 1	C(gestational_age_bin)[T.[28, 35)]	C(gestational_age_bin)[T.[28, 35)]	0.852671	0.545985	1.33163	0.483461	FALSE	0.552527
gestational_age_bin	precision	pred_max_phecode_True	target	pred_max_phecode_True == 1	C(gestational_age_bin)[T.[22, 28)]	C(gestational_age_bin)[T.[22, 28)]	0.463548	0.264334	0.812898	0.00730118	TRUE	0.0166911
gestational_age_bin	precision	pred_max_phecode_True	target	pred_max_phecode_True == 1	C(gestational_age_bin)[T.[28, 35)]	C(gestational_age_bin)[T.[28, 35)]	0.905887	0.57715	1.42187	0.667399	FALSE	0.667399
gestational_age_bin	prevalence	n/a	target	full_population	C(gestational_age_bin)[T.[28, 35)]	C(gestational_age_bin)[T.[28, 35)]	0.724058	0.574821	0.912042	0.00611078	TRUE	0.0122216
gestational_age_bin	prevalence	n/a	target	full_population	C(gestational_age_bin)[T.[22, 28)]	C(gestational_age_bin)[T.[22, 28)]	0.704564	0.523524	0.948209	0.0208376	TRUE	0.0208376
gestational_age_bin	recall	pred_max_hpo_False	pred_max_hpo_False	target == 1	C(gestational_age_bin)[T.[22, 28)]	C(gestational_age_bin)[T.[22, 28)]	0.313956	0.186649	0.528094	1.2631e-05	TRUE	5.0524e-05
gestational_age_bin	recall	pred_max_hpo_False	pred_max_hpo_False	target == 1	C(gestational_age_bin)[T.[28, 35)]	C(gestational_age_bin)[T.[28, 35)]	0.816658	0.53273	1.25191	0.352785	FALSE	0.470379
gestational_age_bin	recall	pred_max_hpo_True	pred_max_hpo_True	target == 1	C(gestational_age_bin)[T.[22, 28)]	C(gestational_age_bin)[T.[22, 28)]	0.194064	0.113275	0.332472	2.38796e-09	TRUE	1.91037e-08
gestational_age_bin	recall	pred_max_hpo_True	pred_max_hpo_True	target == 1	C(gestational_age_bin)[T.[28, 35)]	C(gestational_age_bin)[T.[28, 35)]	0.765166	0.498249	1.17507	0.221375	FALSE	0.354199
gestational_age_bin	recall	pred_max_phecode_False	pred_max_phecode_False	target == 1	C(gestational_age_bin)[T.[22, 28)]	C(gestational_age_bin)[T.[22, 28)]	0.552112	0.330174	0.923234	0.0235464	TRUE	0.0470927
gestational_age_bin	recall	pred_max_phecode_False	pred_max_phecode_False	target == 1	C(gestational_age_bin)[T.[28, 35)]	C(gestational_age_bin)[T.[28, 35)]	1.04211	0.685325	1.58463	0.847051	FALSE	0.891324
gestational_age_bin	recall	pred_max_phecode_True	pred_max_phecode_True	target == 1	C(gestational_age_bin)[T.[22, 28)]	C(gestational_age_bin)[T.[22, 28)]	0.44403	0.265492	0.742631	0.00197537	TRUE	0.00526766
gestational_age_bin	recall	pred_max_phecode_True	pred_max_phecode_True	target == 1	C(gestational_age_bin)[T.[28, 35)]	C(gestational_age_bin)[T.[28, 35)]	1.02985	0.675344	1.57045	0.891324	FALSE	0.891324
race	positive_rate	pred_max_hpo_False	pred_max_hpo_False	full_population	C(race)[T.Other/Unknown]	C(race)[T.Other/Unknown]	1.47672	1.05194	2.07304	0.0242866	FALSE	0.145719
race	positive_rate	pred_max_hpo_False	pred_max_hpo_False	full_population	C(race)[T.Black or A.A.]	C(race)[T.Black or A.A.]	1.1235	0.874205	1.4439	0.362969	FALSE	0.622232
race	positive_rate	pred_max_hpo_False	pred_max_hpo_False	full_population	C(race)[T.Multiple Race]	C(race)[T.Multiple Race]	0.967317	0.67263	1.39111	0.857739	FALSE	0.933816
race	positive_rate	pred_max_hpo_True	pred_max_hpo_True	full_population	C(race)[T.Other/Unknown]	C(race)[T.Other/Unknown]	1.29426	0.918461	1.82383	0.140499	FALSE	0.421496
race	positive_rate	pred_max_hpo_True	pred_max_hpo_True	full_population	C(race)[T.Black or A.A.]	C(race)[T.Black or A.A.]	1.10961	0.864003	1.42503	0.415191	FALSE	0.622787
race	positive_rate	pred_max_hpo_True	pred_max_hpo_True	full_population	C(race)[T.Multiple Race]	C(race)[T.Multiple Race]	1.06361	0.745291	1.51788	0.733976	FALSE	0.933816
race	positive_rate	pred_max_phecode_False	pred_max_phecode_False	full_population	C(race)[T.Black or A.A.]	C(race)[T.Black or A.A.]	1.27291	0.986481	1.6425	0.0635519	FALSE	0.254208
race	positive_rate	pred_max_phecode_False	pred_max_phecode_False	full_population	C(race)[T.Other/Unknown]	C(race)[T.Other/Unknown]	1.26567	0.886547	1.80693	0.19462	FALSE	0.448135
race	positive_rate	pred_max_phecode_False	pred_max_phecode_False	full_population	C(race)[T.Multiple Race]	C(race)[T.Multiple Race]	0.984171	0.675341	1.43423	0.933816	FALSE	0.933816
race	positive_rate	pred_max_phecode_True	pred_max_phecode_True	full_population	C(race)[T.Black or A.A.]	C(race)[T.Black or A.A.]	1.39649	1.0849	1.79757	0.00952605	FALSE	0.114313
race	positive_rate	pred_max_phecode_True	pred_max_phecode_True	full_population	C(race)[T.Other/Unknown]	C(race)[T.Other/Unknown]	1.24861	0.872925	1.78599	0.224067	FALSE	0.448135
race	positive_rate	pred_max_phecode_True	pred_max_phecode_True	full_population	C(race)[T.Multiple Race]	C(race)[T.Multiple Race]	0.967005	0.661659	1.41326	0.862412	FALSE	0.933816
race	precision	pred_max_hpo_False	target	pred_max_hpo_False == 1	C(race)[T.Other/Unknown]	C(race)[T.Other/Unknown]	0.687063	0.397911	1.18633	0.178036	FALSE	0.566133
race	precision	pred_max_hpo_False	target	pred_max_hpo_False == 1	C(race)[T.Multiple Race]	C(race)[T.Multiple Race]	1.25962	0.641268	2.47421	0.502815	FALSE	0.71947
race	precision	pred_max_hpo_False	target	pred_max_hpo_False == 1	C(race)[T.Black or A.A.]	C(race)[T.Black or A.A.]	1.01854	0.655519	1.5826	0.934883	FALSE	0.934883
race	precision	pred_max_hpo_True	target	pred_max_hpo_True == 1	C(race)[T.Other/Unknown]	C(race)[T.Other/Unknown]	0.813143	0.462301	1.43024	0.472794	FALSE	0.71947
race	precision	pred_max_hpo_True	target	pred_max_hpo_True == 1	C(race)[T.Multiple Race]	C(race)[T.Multiple Race]	1.1355	0.605585	2.1291	0.691971	FALSE	0.830365
race	precision	pred_max_hpo_True	target	pred_max_hpo_True == 1	C(race)[T.Black or A.A.]	C(race)[T.Black or A.A.]	1.0687	0.691237	1.65229	0.765027	FALSE	0.834574
race	precision	pred_max_phecode_False	target	pred_max_phecode_False == 1	C(race)[T.Other/Unknown]	C(race)[T.Other/Unknown]	0.677249	0.363059	1.26334	0.220529	FALSE	0.566133
race	precision	pred_max_phecode_False	target	pred_max_phecode_False == 1	C(race)[T.Black or A.A.]	C(race)[T.Black or A.A.]	0.772201	0.488167	1.2215	0.269223	FALSE	0.566133
race	precision	pred_max_phecode_False	target	pred_max_phecode_False == 1	C(race)[T.Multiple Race]	C(race)[T.Multiple Race]	1.57143	0.700902	3.52316	0.27254	FALSE	0.566133
race	precision	pred_max_phecode_True	target	pred_max_phecode_True == 1	C(race)[T.Other/Unknown]	C(race)[T.Other/Unknown]	0.697446	0.369776	1.31547	0.265704	FALSE	0.566133
race	precision	pred_max_phecode_True	target	pred_max_phecode_True == 1	C(race)[T.Black or A.A.]	C(race)[T.Black or A.A.]	0.780038	0.495605	1.22771	0.283067	FALSE	0.566133
race	precision	pred_max_phecode_True	target	pred_max_phecode_True == 1	C(race)[T.Multiple Race]	C(race)[T.Multiple Race]	1.27623	0.585422	2.7822	0.539602	FALSE	0.71947
race	prevalence	n/a	target	full_population	C(race)[T.Black or A.A.]	C(race)[T.Black or A.A.]	1.03337	0.801339	1.33258	0.800289	FALSE	0.980227
race	prevalence	n/a	target	full_population	C(race)[T.Other/Unknown]	C(race)[T.Other/Unknown]	1.03789	0.72681	1.48212	0.837883	FALSE	0.980227
race	prevalence	n/a	target	full_population	C(race)[T.Multiple Race]	C(race)[T.Multiple Race]	1.00458	0.699913	1.44187	0.980227	FALSE	0.980227
race	recall	pred_max_hpo_False	pred_max_hpo_False	target == 1	C(race)[T.Other/Unknown]	C(race)[T.Other/Unknown]	1.35315	0.693642	2.6397	0.37505	FALSE	0.744712
race	recall	pred_max_hpo_False	pred_max_hpo_False	target == 1	C(race)[T.Black or A.A.]	C(race)[T.Black or A.A.]	1.22947	0.77122	1.96001	0.385285	FALSE	0.744712
race	recall	pred_max_hpo_False	pred_max_hpo_False	target == 1	C(race)[T.Multiple Race]	C(race)[T.Multiple Race]	1.15179	0.595515	2.22767	0.674574	FALSE	0.870477
race	recall	pred_max_hpo_True	pred_max_hpo_True	target == 1	C(race)[T.Black or A.A.]	C(race)[T.Black or A.A.]	1.25806	0.789447	2.00486	0.334255	FALSE	0.744712
race	recall	pred_max_hpo_True	pred_max_hpo_True	target == 1	C(race)[T.Multiple Race]	C(race)[T.Multiple Race]	1.30769	0.667382	2.56234	0.434415	FALSE	0.744712
race	recall	pred_max_hpo_True	pred_max_hpo_True	target == 1	C(race)[T.Other/Unknown]	C(race)[T.Other/Unknown]	1.25	0.649746	2.40479	0.503871	FALSE	0.755807
race	recall	pred_max_phecode_False	pred_max_phecode_False	target == 1	C(race)[T.Black or A.A.]	C(race)[T.Black or A.A.]	1.23424	0.78335	1.94467	0.364246	FALSE	0.744712
race	recall	pred_max_phecode_False	pred_max_phecode_False	target == 1	C(race)[T.Multiple Race]	C(race)[T.Multiple Race]	1.31888	0.682861	2.54728	0.409864	FALSE	0.744712
race	recall	pred_max_phecode_False	pred_max_phecode_False	target == 1	C(race)[T.Other/Unknown]	C(race)[T.Other/Unknown]	1.05322	0.564708	1.96433	0.870477	FALSE	0.870477
race	recall	pred_max_phecode_True	pred_max_phecode_True	target == 1	C(race)[T.Black or A.A.]	C(race)[T.Black or A.A.]	1.56065	0.973406	2.50218	0.0645947	FALSE	0.744712
race	recall	pred_max_phecode_True	pred_max_phecode_True	target == 1	C(race)[T.Multiple Race]	C(race)[T.Multiple Race]	1.09612	0.579438	2.07351	0.777817	FALSE	0.870477
race	recall	pred_max_phecode_True	pred_max_phecode_True	target == 1	C(race)[T.Other/Unknown]	C(race)[T.Other/Unknown]	1.06492	0.571039	1.98594	0.843192	FALSE	0.870477
sex	positive_rate	pred_max_hpo_False	pred_max_hpo_False	full_population	C(sex)[T.Female]	C(sex)[T.Female]	0.835756	0.690213	1.01199	0.0660809	FALSE	0.1642
sex	positive_rate	pred_max_hpo_True	pred_max_hpo_True	full_population	C(sex)[T.Female]	C(sex)[T.Female]	0.863687	0.713904	1.0449	0.131548	FALSE	0.1642
sex	positive_rate	pred_max_phecode_False	pred_max_phecode_False	full_population	C(sex)[T.Female]	C(sex)[T.Female]	0.86901	0.713039	1.0591	0.1642	FALSE	0.1642
sex	positive_rate	pred_max_phecode_True	pred_max_phecode_True	full_population	C(sex)[T.Female]	C(sex)[T.Female]	0.86901	0.713039	1.0591	0.1642	FALSE	0.1642
sex	precision	pred_max_hpo_False	target	pred_max_hpo_False == 1	C(sex)[T.Female]	C(sex)[T.Female]	1.25845	0.89584	1.76783	0.184954	FALSE	0.184954
sex	precision	pred_max_hpo_True	target	pred_max_hpo_True == 1	C(sex)[T.Female]	C(sex)[T.Female]	1.26765	0.907531	1.77067	0.16425	FALSE	0.184954
sex	precision	pred_max_phecode_False	target	pred_max_phecode_False == 1	C(sex)[T.Female]	C(sex)[T.Female]	1.37243	0.941085	2.00148	0.100066	FALSE	0.184954
sex	precision	pred_max_phecode_True	target	pred_max_phecode_True == 1	C(sex)[T.Female]	C(sex)[T.Female]	1.54835	1.05683	2.26847	0.0248562	FALSE	0.0994247
sex	prevalence	n/a	target	full_population	C(sex)[T.Female]	C(sex)[T.Female]	0.987365	0.814557	1.19683	0.896931	FALSE	0.896931
sex	recall	pred_max_hpo_False	pred_max_hpo_False	target == 1	C(sex)[T.Female]	C(sex)[T.Female]	0.883797	0.624859	1.25004	0.484971	FALSE	0.958514
sex	recall	pred_max_hpo_True	pred_max_hpo_True	target == 1	C(sex)[T.Female]	C(sex)[T.Female]	0.968288	0.685062	1.36861	0.855163	FALSE	0.958514
sex	recall	pred_max_phecode_False	pred_max_phecode_False	target == 1	C(sex)[T.Female]	C(sex)[T.Female]	0.991052	0.70634	1.39053	0.958514	FALSE	0.958514
sex	recall	pred_max_phecode_True	pred_max_phecode_True	target == 1	C(sex)[T.Female]	C(sex)[T.Female]	1.08742	0.773986	1.52779	0.629016	FALSE	0.958514
